# Shared genetic etiology between idiopathic pulmonary fibrosis and COVID-19 severity

**DOI:** 10.1101/2020.12.15.20248279

**Authors:** João Fadista, Luke M. Kraven, Juha Karjalainen, Shea J. Andrews, Frank Geller, The COVID-19 Host Genetics Initiative, J Kenneth Baillie, Louise V. Wain, R. Gisli Jenkins, Bjarke Feenstra

## Abstract

**Background:** Idiopathic pulmonary fibrosis (IPF) is a complex lung disease, characterized by progressive lung scarring. Severe COVID-19 is associated with substantial pneumonitis and has a number of shared major risk factors with IPF. This study aimed to determine the genetic correlation between IPF and severe COVID-19 and assess a potential causal role of genetically increased risk of IPF on COVID-19 severity.

**Methods:** We performed a Mendelian randomisation (MR) study for IPF causality in COVID-19. Genetic variants associated with IPF susceptibility (P<5×10^−8^) in previous genome-wide association studies (GWAS) were used as instrumental variables (IVs). Effect estimates of those IVs on COVID-19 severity were gathered from the GWAS meta-analysis by the COVID-19 Host Genetics Initiative. The genetic correlation between IPF and COVID-19 severity was estimated with linkage disequilibrium (LD) score regression.

**Findings:** We detected a positive genetic correlation of IPF with COVID-19 severity (rg=0.31 [95% CI 0.04-0.57], P = 0.023). The MR estimates for severe COVID-19 did not reveal any genetic association (OR 1.05, [95% CI 0.92-1.20], P = 0.43). However, outlier analysis revealed that the IPF risk allele rs35705950 at *MUC5B* had a different effect compared with the other variants. When rs35705950 was excluded, MR results provided evidence that genetically increased risk of IPF has a causal effect on COVID-19 severity (OR 1.21, [95% CI 1.06-1.38], P = 4.24×10^−3^). Furthermore, the IPF risk-allele at *MUC5B* showed an apparent protective effect against COVID-19 hospitalization only in older adults (OR 0.86, [95% CI 0.73-1.00], P = 2.99×10^−2^).

**Interpretation:** The strongest genetic determinant of IPF, rs35705950 at *MUC5B*, seems to confer protection against COVID-19, whereas the combined effect of all other IPF risk loci seem to confer risk of COVID-19 severity. The observed effect of rs35705950 could either be due to protective effects of mucin over-production on the airways or a consequence of selection bias due to a patient group that is heavily enriched for the rs35705950 T undertaking strict self-isolation. Due to the diverse impact of IPF causal variants on SARS-CoV-2 infection, further investigation is needed to address this apparent paradox between variance at *MUC5B* and other IPF genetic risk factors.

**Funding:** Novo Nordisk Foundation and Oak Foundation.
