## Supplementary Table1 for "Shared genetic etiology between idiopathic pulmonary fibrosis and COVID-19 severity"

### Sheet: Folha1
index	Variant	EA	beta_ipf	se_ipf	beta_B2	se_B2	beta_A2	se_A2	beta_C2	se_C2	non-cancer, non blood trait and non lung disease/traits pleitropy (p<1e-5)	MR-PRESSO outlier
1	rs78238620	A	0.457425	0.0738534	0.10216	0.044673	0.11116	0.059022	0.024447	0.027758
2	rs12699415	A	0.24686	0.035933	0.049693	0.021453	0.080815	0.027507	0.045484	0.013233	hypertension; smoking
3	rs28513081	G	-0.198451	0.0344834	-0.033771	0.023904	-0.070248	0.035397	-0.011761	0.013375	height
4	rs12696304	G	0.270027	0.0372071	0.017157	0.022562	0.025053	0.03059	0.013351	0.01371	hypertension; telomere length
5	rs2013701	T	-0.248461	0.0323346	-0.015597	0.020608	-0.025181	0.027511	0.0029502	0.012579
6	rs7725218	A	-0.328504	0.035488	-0.042249	0.021213	-0.011231	0.028017	-0.0019239	0.012974	hypothyroidism/myxoedema
7	rs2076295	G	0.378436	0.0331314	0.045673	0.025861	0.11413	0.035375	0.01068	0.014672
8	rs2897075	T	0.262364	0.0335365	0.086267	0.022626	0.11451	0.027845	0.053349	0.014206		yes
9	rs35705950 (MUC5B)	T	1.57691	0.0520921	-0.16735	0.041444	-0.24338	0.06094	-0.048334	0.023199		yes
10	rs9577395	G	-0.261365	0.0398369	0.059895	0.025568	0.116	0.033526	0.0098142	0.015785	Skin colour	yes
11	rs59424629	G	-0.261365	0.0367447	-0.0082193	0.02072	-0.025208	0.027149	-0.0084452	0.012682	height
12	rs62023891	A	0.239017	0.0362169	-0.0035899	0.023823	0.012126	0.031464	0.0015587	0.014488	height; Trunk fat-free mass
13	rs17652520 (proxy for rs2077551)	A	-0.328614	0.0406675	-0.11623	0.029807	-0.12217	0.043039	-0.046126	0.017001	Osteoarthrosis; obesity; Hair/balding pattern; height; Alcohol intake frequency
14	rs12610495	G	0.270027	0.038726	0.14293	0.028108	0.20809	0.039425	0.054837	0.015995		yes
15	rs116483731	A	1.05431	0.203929	-0.020766	0.17569	0.20977	0.23954	-0.033596	0.092599
